# Evaluating the impact of two next generation long-lasting insecticidal nets on malaria incidence in Uganda: an interrupted time series analysis using routine health facility data

**DOI:** 10.1101/2024.10.03.24314858

**Authors:** Adrienne Epstein, Samuel Gonahasa, Jane Frances Namuganga, Martha Nassali, Catherine Maiteki-Sebuguzi, Isaiah Nabende, Katherine Snyman, Joaniter I Nankabirwa, Jimmy Opigo, Martin J Donnelly, Sarah G Staedke, Moses R Kamya, Grant Dorsey

## Abstract

**Introduction:** Malaria remains a significant public health challenge globally, particularly in sub-Saharan Africa, where progress has stalled in recent years. Long-lasting insecticidal nets (LLINs) are a critical preventive tool against malaria. This study investigated the effectiveness of newer-generation LLINs following a universal coverage campaign in Uganda.

**Methods:** Health facility data collected 36 months prior to LLIN distribution and 24 months after LLIN distribution were utilized from 64 sites that took part in a cluster randomized trial comparing two newer-generation LLINs (pyrethroid-PBO and pyrethroid-pyriproxyfen). Using an interrupted time series approach, we compared observed malaria incidence with counterfactual scenarios if no LLINs were distributed adjusting for precipitation, vegetation, seasonality, and care-seeking behavior. Analyses were also stratified by LLIN type and study-site level estimates of transmission intensity.

**Results:** Overall, malaria incidence decreased from 827 cases per 1,000 person-years in the pre-distribution period to 538 per 1,000 person-years in the post-distribution period. Interrupted time series analyses estimated a 23% reduction in malaria incidence (IRR = 0.77, 95% CI 0.65-0.91) in the first 12 months following distribution relative to what would be expected had no distribution occurred, which was not sustained in the 13-24 month post-distribution period (IRR = 0.97, 95% CI 0.75-1.28). Findings were similar when stratified by LLIN type. In the first 12 months following distribution, LLIN effectiveness was greater in the high transmission sites (IRR = 0.67, 95% CI 0.54-0.86) compared to the medium (IRR = 0.74, 95% CI 0.59-0.92) and low transmission sites (IRR = 0.87, 95% CI 0.56-1.32).

**Conclusion:** This study demonstrated a modest reduction in malaria incidence following the distribution of newer-generation LLINs that was sustained for only 12 months, highlighting the need for improved strategies to maintain net effectiveness. Adjusting the frequency of universal coverage campaigns based on local malaria transmission intensity may enhance control efforts.
