## Supplemental table 1 for "Evaluating the impact of two next generation long-lasting insecticidal nets on malaria incidence in Uganda: an interrupted time series analysis using routine health facility data": Supplemental Table 1.xlsx

### Sheet: Sheet1
Malaria Reference Center	Number of Months
Kasambya HCIII (Mubende District)	50
Kiyuni HCIII (Mubende District)	35
Bbaale HCIV (Kayunga District)	50
Kangulumira HCIV (Kayunga District)	36
Kyegegwa HCIV (Kyegegwa District)	37
Kakabara HCIII (Kyegegwa District)	38
Kibaale HCIV (Kibaale District)	45
Kyebando HCIII (Kibaale District)	37
Kigorobya HCIV (Hoima District)	52
Butema HCIII (Hoima District)	34
Bwijanga HCIV (Masindi District)	33
Kyatiri HCIII (Masindi District)	33
Kigumba HCIII (Kiryandongo District)	34
Diima HCIII (Kiryandongo District)	33
Opia HCIII (Arua District)	61
Cilio HCIII (Arua District)	37
Lobule HCIII (Koboko District)	50
Ayipe HCIII (Koboko District)	37
Metu HCIII (Moyo District)	28
Lefori HCIII (Moyo District)	28
Koch Goma HCIV (Nwoya District)	41
Alero HCIII (Nwoya District)	33
Atiak HCIV (Amuru District)	40
Amuru HCIII (Amuru District)	34
Awach HCIV (Gulu District)	61
Pabwo HCIII (Gulu District)	34
Lalogi HCIV (Omoro District)	50
Bobi HCIII (Omoro District)	35
Padibe HCIV (Lamwo District)	49
Madi-Opei HCIII (Lamwo District)	34
Namokora HCIV (Kitgum District)	50
Kitgum-Matidi HCIII (Kitgum District)	38
Patongo HCIII (Agago District)	49
Lira-Kato HCIII (Agago District)	36
Anyeke HCIV (Oyam District)	44
Otwal HCIII (Oyam District)	37
Aboke HCIV (Kole District)	34
Bala HCIII (Kole District)	29
Teboke HCIII (Apac District)	35
Akokoro HCIII (Apac District)	34
Aduku HCIV (Kwania District)	50
Apwori HCIII (Kwania District)	38
Lokolia HCIII (Kaabong District)	42
Kalapata HCIII (Kaabong District)	34
Kapelebyong HCIV (Kapelebyong District)	37
Obalanga HCIII (Kapelebyong District)	35
Morungatuny HCIII (Amuria Distric)	34
Asamuk HCIII (Amuria Distric)	35
Kamaca HCIII (Kumi District)	33
Omatenga HCIII (Kumi District)	36
Kolir HCIII (Bukedea District)	37
Bukedea HCIII (Bukedea District)	27
Kidera HCIV (Buyende District)	34
Bugaya HCIII (Buyende District)	37
Bumanya HCIV (Kaliro District)	36
Nawaikoke HCIII (Kaliro District)	36
Kiyunga HCIV (Luuka District)	36
Ikumbya HCIV (Luuka District)	38
Budondo HCIV (Jinja District)	37
Butagaya HCIII (Jinja District)	38
Buwaiswa HCIV (Mayuge District)	38
Kigandalo HCIII (Mayuge District)	37
Lumino HCIII (Busia District)	54
Busitema HCIII (Busia District)	34
